# Wastewater and Environmental Surveillance in Cities with Sewered and Non-sewered Sanitation: Evidence from Kampala, Uganda

**DOI:** 10.64898/2026.08.27.26360080

**Authors:** Seju Kang, Annet Kagene, Gava Job Ssazi Pius, Jude Zziwa Byansi, Gloria Mirembe, Flavia Zabali Musisi, Charles B. Niwagaba, Karin Gallandat, Timothy R. Julian, Linda Strande

**Author notes:** Co-corresponding authors and Postal address: Überlandstrasse 133, CH - 8600 Dübendorf.

## Abstract

**Background:** Wastewater and environmental surveillance (WES) enables community-level monitoring of infectious diseases. Most progress has focused on sewer-based surveillance, yet nearly half of the global population relies on non-sewered sanitation. In non-sewered settings, urban drainage channels have been used for poliovirus environmental surveillance, but their potential for a multi-pathogen WES with spatially defined catchments, and comparability to sewer-based surveillance, remains under-explored.

**Methods:** Ten drainage channel sampling points with delineated micro-catchments (0·95-3·83 km^2^ with 12,885-44,146 people) were selected within Kampala. A total of 255 drainage channel and 54 wastewater treatment plant (WWTP) influent samples were collected during two campaigns in March and September-October 2025. A multi-target panel was quantified by digital PCR, including enteric viruses (Norovirus GI and GII, Rotavirus), respiratory viruses (SARS-CoV-2, Influenza A and B viruses, Respiratory Syncytial Virus (RSV)), non-O1/O139 *Vibrio cholerae (V. cholerae)*, and Pepper Mild Mottle Virus (PMMoV) as a fecal indicator.

**Findings:** Enteric viruses, non-O1/O139 *V. cholerae,* and PMMoV were consistently detected across all drainage channels and WWTP influents. Concentrations were generally lower in drainage than WWTP influents, except for non-O1/O139 *V. cholerae*. When normalized by PMMoV, concentrations across most drainage channels were comparable to WWTP influents, although comparability varied by target and location. Both concentrations and PMMoV-normalized concentrations varied across sampling locations. Trends between campaigns varied by pathogen target and were not explained by micro-catchment characteristic. Influenza A virus was the most frequently detected respiratory virus (8-23% in drainage channels; 3-10% in WWTP influents), while SARS-CoV-2, Influenza B, and RSV were rarely detected.

**Interpretation:** PMMoV-normalized concentrations across most micro-catchments were comparable to WWTP influents, with spatial heterogeneity implying neighborhood-level differences in disease prevalence. Catchment-delineated drainage surveillance has potential to offer spatially resolved public health information in non-sewered settings comparable to sewer-based wastewater monitoring.

**Funding:** Eawag Discretionary Funding
