## Supplementary material for "Wastewater and Environmental Surveillance in Cities with Sewered and Non-sewered Sanitation: Evidence from Kampala, Uganda": Annex 2. dMIQE

### Sheet: dMIQE2020
ITEM TO CHECK	PROVIDED	COMMENT
Column1	Y/N	Column2	Y	Y	raw data uploaded to online repository with ID:
1. SPECIMEN			N	N	raw data included as supplemental files:
Detailed description of specimen type and numbers	Y	Methods of Main Text and Text S2		NA	raw data available on request:
Sampling procedure (including time to storage)	Y	Methods of Main Text and Text S2			raw data not available:
Sample aliquotation, storage conditions and duration	Y	Methods of Main Text and Text S2
2. NUCLEIC ACID EXTRACTION
Description of extraction method including amount of sample processed	Y	Methods of Main Text and Text S3
Volume of solvent used to elute/resuspend extract	Y	Methods of Main Text and Text S3
Number of extraction replicates	Y	Methods of Main Text and Text S3
Extraction blanks included?	Y	Methods of Main Text and Text S3
3. NUCLEIC ACID ASSESSMENT AND STORAGE
Method to evaluate quality of nucleic acids	N	NA
Method to evaluate quantity of nucleic acids (including molecular weight and calculations when using mass)	N	NA
Storage conditions: temperature, concentration, duration, buffer, aliquots	Y	Methods of Main Text and Text S3
Clear description of dilution steps used to prepare working DNA solution	Y	Methods of Main Text and Text S3
4. NUCLEIC ACID MODIFICATION
Template modification (digestion, sonication, pre-amplification, bisulphite etc.)	N	NA
Details of repurification following modification if performed	N	NA
5. REVERSE TRANSCRIPTION
cDNA priming method and concentration	N	NA
One or two step protocol (include reaction details for two step)	Y	Methods of Main Text and Text S3
Amount of RNA added per reaction	Y	Methods of Main Text and Text S3
Detailed reaction components and conditions	Y	Methods of Main Text and Text S3
Estimated copies measured with and without addition of RT*	N	Not Done
Manufacturer of reagents used with catalogue and lot numbers	Y	Methods of Main Text and Text S3
Storage of cDNA: temperature, concentration, duration, buffer and aliquots	N	NA
6. dPCR OLIGONUCLEOTIDES DESIGN AND TARGET INFORMATION
Sequence accession number or official gene symbol	Y	Provided in reference for original assay (Table S1)
Method (software) used for design and in silico verification	Y	Provided in reference for original assay (Table S1)
Location of amplicon	Y	Provided in reference for original assay (Table S1)
Amplicon length	Y	Provided in reference for original assay (Table S1)
Primer and probe sequences (or amplicon context sequence)**	Y	Table S1
Location and identity of any modifications	Y	Table S1
Manufacturer of oligonucleotides	Y	Text S3
7. dPCR PROTOCOL
Manufacturer of dPCR instrument and instrument model	Y	Methods of Main Text and Text S3
Buffer/kit manufacturer with catalogue and lot number	Y	Methods of Main Text and Text S3
Primer and probe concentration	Y	Methods of Main Text and Text S3
Pre-reaction volume and composition (incl. amount of template and if restriction enzyme added)	Y	Methods of Main Text and Text S3
Template treatment (initial heating or chemical denaturation)	Y	heat snap on template for Norovirus GII and Rotavirus duplex assay only. Methods of Main Text and Text S3
Polymerase identity and concentration, Mg++ and dNTP concentrations***	N	Included in Kit Manuals
Complete thermocycling parameters	Y	Methods of Main Text and Text S3
8. ASSAY VALIDATION
Details of optimisation performed	Y	Provided in reference for original assay (Table S1)
Analytical specificity (vs. related sequences) and limit of blank (LOB)	Y	Provided in reference for original assay (Table S1) Methods of Main Text and Text S3
Analytical sensitivity/LoD and how this was evaluated	Y	Methods of Main Text and Text S3
Testing for inhibitors (from biological matrix/extraction)	N	Not done			v
9. DATA ANALYSIS
Description of dPCR experimental design	Y	Methods of Main Text and Text S3
Comprehensive details negative and positive of controls (whether applied for QC or for estimation of error)	Y	Methods of Main Text and Text S3
Partition classification method (thresholding)	N	Not reported
Examples of positive and negative experimental results (including fluorescence plots in supplemental material)	N	Not reported
Description of technical replication	Y	Methods of Main Text and Text S3
Repeatability (intra-experiment variation)	Y	Methods of Main Text and Text S3
Reproducibility (inter-experiment/user/lab etc. variation )	N	Assays were only completed within one laboratory
Number of partitions measured (average and standard deviation )	N	Not reported
Partition volume	Y	0.519 nL, Methods of Main Text and Text S3
Copies per partition (λ or equivalent ) (average and standard deviation)	N	Not reported
dPCR analysis program (source, version)	Y	Methods of Main Text and Text S3
Description of normalisation method	Y	Normalized by either PMMoV or flowrate with population
Statistical methods used for analysis	Y	Methods of Main Text and Text S3
Data transparency	raw data uploaded to online repository with ID:
